# Privacy-Preserving Retrieval-Augmented Generation on Local Devices for Regenerative Medicine Applications

**DOI:** 10.1101/2025.10.20.25337146

**Authors:** Tsunehiko Takamura, Akihiro Umezawa

**Author notes:** Corresponding author Akihiro Umezawa, Center for Regenerative Medicine, National Center for Child Health and Development Research Institute, 2-10-1 Okura, Setagaya, Tokyo, 157-8535, JAPAN.

## Abstract

Retrieval-augmented generation (RAG) has emerged as a promising approach to improve the factual consistency and domain-specific accuracy of large language models (LLMs), particularly in fields that demand precise and up-to-date knowledge. However, existing RAG implementations are often cloud-based and unsuitable for sensitive domains such as clinical research and regenerative medicine, where data confidentiality is paramount. In this study, we propose a privacy-preserving RAG framework using Gemma 3, a lightweight local LLM, implemented and evaluated on a commercially available MacBook Air M3. The framework operates offline without external network access, ensuring robust data security, and is feasible even in institutions without high-performance computing infrastructure. We constructed a proprietary knowledge base centered on human embryonic stem cell (ES cell)-derived hepatocyte-like cells (HAES), integrating published literature, internal consultation records, and regulatory documents. The system demonstrates context-aware generation capabilities suitable for supporting technical inquiries related to HAES applications, such as differentiation markers, safety profiles, and clinical research protocols. While the local LLM inevitably shows some limitations compared to cloud-based large models in terms of general linguistic performance, the integration of a domain-specific retrieval system substantially compensates for this gap. This work highlights the feasibility of local-device RAG frameworks in advancing sensitive biomedical applications, offering a scalable, privacy-preserving, and clinically deployable alternative to cloud-based solutions.
