## Supplemental Data for "Privacy-Preserving Retrieval-Augmented Generation on Local Devices for Regenerative Medicine Applications"

### Sheet: Sheet1
ID	Source	Question (translated)	Reference (EN)	Gemma-3 (EN)	BERTScore	correct / incorrect	Accuracy
1	ChatGPT	What is the main objective of this study?	The purpose of this study was to evaluate the safety and efficacy of bridging therapy for neonatal urea cycle disorders (UCDs) using hepatocyte-like cells (HLCs) derived from human embryonic stem cells (ESCs).	The main purpose of this study was to evaluate the safety and efficacy of Hepatocyte-like cells (HLC) infusion therapy in a cohort of five patients with urea cycle disorders as a bridge to liver transplantation. It also aimed to analyze the effects under strictly controlled conditions.	0.904639	correct
2	ChatGPT	What was the target body weight set for safe liver transplantation?	A target body weight of 6 kg or more was set as the criterion for safe liver transplantation.	Liver transplantation should be postponed until the patient reaches a weight of at least 6 kg due to the high risk of severe postoperative complications in neonates.	0.908823	correct
3	ChatGPT	What were the key safety findings observed in preclinical testing of ESC-derived HLCs?	The injected HLCs localized to the liver, and no tumor formation or migration to other organs was observed.	Safety was verified in neonatal pigs using the same protocol for allogeneic hepatocytes, except that the dose was decreased by half (5 × 10^7). All animal experiments were approved by the Laboratory Animal Ethics Committee.	0.886765	correct
4	ChatGPT	Through which route were HLCs administered in the clinical trial?	A catheter was inserted into the left portal vein via the umbilical vein, and HLCs were infused through the portal vein.	In preclinical studies, HLCs were administered into the spleen via intrasplenic injection in rodents.	0.86904	correct
5	ChatGPT	How many neonates participated in the clinical trial?	Five neonates received HLC infusions.	The clinical trial involved a cohort of five patients.	0.901034	correct
6	ChatGPT	What clinical outcomes were achieved in all patients following HLC infusion?	All patients achieved a body weight of 6 kg or more and subsequently underwent successful liver transplantation.	All patients avoided fatal hyperammonemia and irreversible neurological impairment after HLC infusion, and achieved weight gain of up to 6 kg, which is relatively safe for liver transplantation.	0.889172	correct
7	ChatGPT	What was the most concerning complication observed after human HLC administration?	Portal vein thrombus formation occurred, particularly in Case 4.	Of concern was the presence of an intraportal embolus in the removed liver of one patient, potentially associated with thrombosis.	0.837798	correct
8	ChatGPT	What was the differentiation efficiency of HLCs?	Approximately 60% of ESCs differentiated into functional HLCs.	Approximately 60% of the HLC population is expected to differentiate into functional hepatocytes.	0.859254	correct
9	ChatGPT	Was there any evidence of long-term retention of HLCs in the liver?	No HLCs were detected in liver resection specimens, indicating a lack of long-term persistence.	The citations do not explicitly mention evidence of long-term retention of administered hepatocytes in the liver. Monitoring transplantation and rejection may include cell-free liquid biopsy [25].	0.900472	correct
10	ChatGPT	What methods are planned to more accurately evaluate HLC function in the future?	Molecular analyses, including measurement of cell-free DNA derived from transplanted cells and enzyme activity assays, are planned.	Monitoring may eventually include cell-free liquid biopsy to sequentially monitor hepatocyte engraftment and rejection through DNA polymorphisms derived from donor hepatocytes.	0.847615	correct	0.880461
11	Claude	What was the therapeutic goal of the cell treatment used in this study?	We used ESC-derived HLCs as a bridging therapy prior to liver transplantation in patients with neonatal-onset UCDs. The goal was to maintain metabolic stability until the patients reached a body weight of 6 kg or greater, the threshold for safe transplantation.	The cellular therapy aimed to provide a bridge therapy to liver transplantation for patients with urea cycle disorders (UCD).	0.89204	correct
12	Claude	How many patients were enrolled in the clinical trial, and what disorders did they have?	Five neonates were enrolled, each diagnosed with a urea cycle disorder (one case of citrullinemia type I, two cases of CPS1 deficiency, and two cases of OTC deficiency).	Five patients participated in the clinical trial, and they had urea cycle disorders such as ornithine transcarbamylase deficiency (OTCD), carbamyl phosphate synthase I deficiency (CPS1D), and citrullinemia type 1.	0.888057	correct
13	Claude	How was the administration of HLCs carried out?	A double-lumen catheter was inserted into the left portal vein via the umbilical vein, and HLCs were administered in two doses of 5 × 10^7 cells/kg each, 2–3 days apart.	The method of HLC administration was agreed upon with PMDA to ensure close monitoring and in-depth analysis of the therapy’s effects under strictly controlled conditions.	0.888584	correct
14	Claude	What animal models were used in the preclinical studies?	A SCID-OTCD (ornithine transcarbamylase deficiency) mouse model was used to evaluate the efficacy and safety of HLCs. Safety was also confirmed in juvenile pigs.	Preclinical studies used SCID-OTCD mice and neonatal pigs as animal models.	0.870705	correct
15	Claude	Did all patients reach the target body weight?	All patients exceeded the target body weight of 6 kg, reaching this milestone at a median of 152 days (range: 138–204 days). Liver transplantation was then performed—three living-donor and two deceased-donor transplants.	The citations state that patients achieved weight gain of up to 6 kg, which is relatively safe for liver transplantation, suggesting they were progressing towards the target weight.	0.890407	correct
16	Claude	What major complications were observed following HLC treatment?	Pathological examination of the excised livers revealed portal vein thrombosis or embolism in two cases (Cases 3 and 4). In particular, Case 4 showed embolism with accompanying cartilage formation in the central portal vein.	The main complication observed after HLC administration was the presence of an intraportal embolus in one patient's removed liver.	0.867465	correct
17	Claude	What notable properties of HLCs were confirmed?	HLCs exhibited a hexagonal morphology, expressed high levels of alpha-fetoprotein (AFP), and demonstrated ammonia-metabolizing capability. They also formed bile duct-like structures, intercellular junctions, and microvilli.	HLCs were classified as a xenotransplantation product because they had undergone ex-vivo exposure with mouse embryonic fibroblasts.	0.886815	correct
18	Claude	How was the safety regarding tumorigenicity assessed?	In a subcutaneous injection study in nude mice, HLCs showed no tumor formation even after 16 weeks, whereas teratomas developed in all mice treated with undifferentiated ESCs. A 12-week GLP-compliant toxicity study also revealed no abnormalities.	The citations do not provide specific details on how tumor formation safety was confirmed.	0.88372	correct
19	Claude	What immunosuppressive agents were used?	Tacrolimus and prednisolone were used as immunosuppressants, and the dosage and target blood concentration of tacrolimus were determined based on previous studies.	Information about immunosuppressive agents used in the study was not found.	0.896807	correct
20	Claude	What was the final conclusion of the study?	Infusion of ESC-derived HLCs represents a practical bridging therapy for newborns with urea cycle disorders, providing metabolic support until they reach the safe body weight required for liver transplantation. However, careful monitoring for complications such as thrombus formation is essential.	The citation does not state a final conclusion, but suggests that HLC therapy shows promise as a bridge to liver transplantation and requires careful monitoring for potential complications like thrombus formation.	0.879265	correct	0.884387
21	Gemini	What are the symptoms of urea cycle disorders (UCD)?	This study aimed to evaluate the safety and efficacy of HLC infusion therapy derived from human embryonic stem cells as a bridging treatment for patients with neonatal-onset UCDs.	The main objective of this study was a first-in-human clinical trial of an embryonic stem cell product for urea cycle disorders. The research aimed to evaluate the safety and feasibility of transplanting these cells in patients with neonatal onset urea cycle disorder.	0.919323	correct
22	Gemini	Why is liver transplantation not immediately performed in neonates with UCD, despite being an effective treatment?	Symptoms of UCDs include vomiting, respiratory distress, seizures, coma, and neurological disorders, which can be life-threatening and irreversible.	Symptoms of urea cycle disorders include vomiting, hyperpnea, seizures, coma, and neurological impairment.	0.864224	correct
23	Gemini	How many neonates received HLC infusion therapy during the clinical trial?	Because of the high risk of serious postoperative complications, liver transplantation in neonates is postponed until patients reach a safe body weight of 6 kg.	Liver transplantation is postponed until the patient reaches a weight of at least 6 kg due to the high risk of severe postoperative complications in neonates.	0.893124	correct
24	Gemini	How was the safety of HLCs evaluated in preclinical trials?	In this clinical trial, HLC infusion therapy was administered to five newborns with UCDs.	HLC infusion therapy was implemented for five neonatal patients in the clinical trial.	0.896456	correct
25	Gemini	How were HLC infusions administered?	In preclinical studies using nude rats, HLCs engrafted in the liver, did not migrate to other organs, showed no tumor formation, and exhibited no signs of toxicity.	Safety was verified in neonatal pigs using a protocol similar to that used for allogeneic hepatocytes, but with a reduced dose.	0.898187	correct
26	Gemini	What functions did HLCs demonstrate in vitro?	HLCs were infused via a double-lumen catheter inserted into the left portal vein through the umbilical vein.	The method of HLC administration was agreed upon with PMDA to ensure close monitoring and in-depth analysis of the therapy’s effects under strictly controlled conditions.	0.909932	correct
27	Gemini	What important body weight target was achieved by all patients prior to liver transplantation?	HLCs expressed high levels of AFP, a marker of hepatoblasts, and demonstrated the ability to metabolize ammonia.	Information about in vitro function of HLCs was not found.	0.898852	correct
28	Gemini	How did patients’ ammonia levels change after HLC treatment?	In the clinical trial, all five neonates who received HLC infusions exceeded the target body weight of 6 kg, meeting the safety threshold for liver transplantation.	The important weight goal achieved before liver transplantation was up to 6 kg.	0.838579	correct
29	Gemini	What aspects of long-term safety will be evaluated in follow-up studies on HLC therapy?	After HLC treatment, patients’ ammonia levels stabilized and, in many cases, decreased markedly. For example, in Case 1, the initial ammonia concentration significantly declined after treatment.	The citations state that management without hyperammonemia attacks requiring hemodiafiltration was achieved, suggesting a positive impact on ammonia levels.	0.903849	correct
30	Gemini	What is the primary purpose of this study?	Follow-up studies of HLC infusion therapy will systematically evaluate the tumorigenic potential of ESC-derived HLCs, with particular attention to detecting late adverse events, including tumor formation.	Follow-up studies are expected to evaluate long-term safety, particularly concerning potential complications such as thrombus formation.	0.898953	correct	0.892148
ID	Source	Question (JPN)	Reference (JPN)	Gemma-3 (JPN)	BERTScore	correct / incorrect	Accuracy
1	ChatGPT	この研究の主な目的は何ですか？	ヒト胚性幹細胞（ESC）由来の肝細胞様細胞（HLC）を用いた新生児尿素回路異常症（UCD）への橋渡し治療の安全性と有効性を評価することです。	この研究の主な目的は、尿素サイクル異常症（UCD）を持つ新生児に対して、胚性幹細胞由来肝細胞様細胞（HLC）を用いた初のヒト臨床試験を実施し、安全性と有効性を評価することです。HLCがアンモニア代謝を改善し、肝移植までの期間を延ばす可能性を探ることを目指しました。	0.904639	正解
2	ChatGPT	肝移植を安全に行うために目標とされた体重は何kgですか？	6kg以上が、安全な肝移植のための目標体重として設定されました。	肝移植を安全に行うために目標とされた体重は2.0 kgです。これは、新生児の呼吸機能や代謝安定性を確保するための基準値として設定されました。	0.908823	正解
3	ChatGPT	ESC由来HLCの前臨床試験で観察された安全性に関する主要な結果は何ですか？	注入されたHLCは肝臓に限局しており、腫瘍形成や他臓器への移行は認められませんでした。	前臨床試験では、免疫応答が最小限に抑えられ、腫瘍形成のリスクも低いことが示されました。また、投与されたHLCは肝臓内で生存し、機能的なアンモニア代謝を促進しました。	0.886765	正解
4	ChatGPT	臨床試験ではHLCはどのような経路で注入されましたか？	臍静脈から左門脈にカテーテルを挿入し、門脈内にHLCを注入しました。	HLCは、門脈静脈（portal vein）を通して注入されました。これは、肝細胞が最も多く存在する部位への直接的な投与を目的としたものです。	0.86904	正解
5	ChatGPT	臨床試験に参加した新生児は何人でしたか？	5人の新生児がHLC注入を受けました。	臨床試験には合計10人の新生児が参加しました。	0.901034	正解
6	ChatGPT	HLC注入後、すべての患者で達成された臨床的成果は何ですか？	すべての患者が体重6kg以上に成長し、肝移植に成功しました。	HLC注入後、すべての患者はアンモニアレベルの低下と体重増加を示し、肝移植までの期間を延ばすことができました。しかし、アンモニアレベルの正常化には至りませんでした。	0.889172	正解
7	ChatGPT	ヒトへのHLC投与後に最も懸念された合併症は何でしたか？	門脈内の血栓形成（特に第4例）です。	最も懸念された合併症は、免疫拒絶反応や腫瘍形成です。これらのリスクを最小限に抑えるために、免疫抑制療法が実施されました。	0.837798	正解
8	ChatGPT	HLCの分化効率はどれくらいでしたか？	約60%のESCが機能的なHLCに分化しました。	HLCの分化効率に関する具体的な数値は記載されていません。情報が見つかりませんでした。	0.859254	正解
9	ChatGPT	HLC注入後に長期間肝臓に残存したことを示す証拠はありましたか？	肝摘出標本からはHLCが検出されず、長期的な残存は示されませんでした。	HLC注入後、長期的な肝臓での残存を示す直接的な証拠は論文には記載されていません。情報が見つかりませんでした。	0.900472	正解
10	ChatGPT	今後、HLCの機能をより正確に評価するために予定されている手法は何ですか？	移植細胞由来のcell-free DNAの測定や酵素活性アッセイによる分子解析が予定されています。	今後は、バイオマーカーを用いたアンモニア代謝の定量的な評価や、肝臓生検によるHLCの機能的評価を行う予定です。	0.847615	正解	0.880461
11	Claude	この研究で使用された細胞治療の目的は何ですか？	新生児期発症の尿素サイクル異常症患者に対して、肝移植までの架橋療法として胚性幹細胞由来の肝細胞様細胞（HLC）を使用することです。体重6kg以上という安全な肝移植条件を満たすまでの期間、代謝の安定性を維持することを目的としています。	この研究で使用された細胞治療の目的は、尿素サイクル異常症（UCD）を持つ新生児のアンモニア代謝を改善し、肝移植までの期間を延ばすことです。	0.89204	正解
12	Claude	臨床試験に参加した患者は何人で、どのような疾患でしたか？	5人の新生児が参加し、内訳は尿素サイクル異常症（シトルリン血症1型1例、CPS1欠損症2例、OTC欠損症2例）でした。	臨床試験には10人の新生児が参加し、全員が尿素サイクル異常症（UCD）と診断されていました。	0.888057	正解
13	Claude	HLCの投与方法はどのように行われましたか？	臍静脈を通じて左門脈に二重内腔カテーテルを挿入し、5×10^7個/kgの用量で2回に分けて投与されました。1回目と2回目の投与は2-3日間隔で行われました。	HLCは門脈静脈を通して投与されました。	0.888584	正解
14	Claude	前臨床試験ではどのような動物モデルが使用されましたか？	SCID-OTCD（オルニチントランスカルバミラーゼ欠損症）マウスモデルが使用され、HLCの有効性と安全性が評価されました。また、安全性検証のために幼若豚でも試験が行われました。	前臨床試験では、免疫不全マウスやウシ胎児肝臓組織移植モデルが使用されました。	0.870705	正解
15	Claude	全ての患者は目標体重に到達できましたか？	はい、全ての患者が目標体重である6kgを超え、中央値152日（138-204日）で達成しました。その後、生体肝移植3例、脳死肝移植2例で肝移植が実施されました。	はい、全ての患者は目標体重2.0 kgに到達しました。	0.890407	正解
16	Claude	HLC投与後に観察された主な合併症は何でしたか？	摘出肝の病理学的検査において、2例（症例3と4）で門脈内血栓/塞栓が観察されました。特に症例4では軟骨形成を伴う塞栓が中心門脈に認められました。	HLC投与後に観察された主な合併症としては、軽度の血小板減少や一過性の肝酵素上昇などがありました。重篤な免疫拒絶反応や腫瘍形成は認められませんでした。	0.867465	正解
17	Claude	HLCの特徴的な性質として確認されたものは何ですか？	HLCは六角形構造を示し、AFP（α-フェトプロテイン）を高発現し、アンモニア代謝能力を有していました。また、胆管様構造、細胞間結合、微絨毛を持つことが確認されました。	HLCの特徴的な性質として、免疫応答が最小限に抑えられ、機能的なアンモニア代謝を促進することが確認されました。	0.886815	正解
18	Claude	腫瘍形成の安全性はどのように確認されましたか？	ヌードマウスへの皮下注射試験において、HLCは16週間後も腫瘍形成を示さなかった一方、未分化胚性幹細胞では全例でテラトーマが形成されました。GLP準拠施設での12週間の毒性試験でも問題は認められませんでした。	前臨床試験において、腫瘍形成のリスクが低いことを確認しました。また、臨床試験では患者の経過観察を通じて腫瘍形成の兆候がないか注意深く監視しました。	0.88372	正解
19	Claude	免疫抑制療法にはどのような薬剤が使用されましたか？	タクロリムスとプレドニゾロンが免疫抑制剤として使用され、投与量とタクロリムスの目標血中濃度は以前の研究に基づいて設定されました。	免疫抑制療法には、シクロスポリンAとプレドニゾールが使用されました。	0.896807	正解
20	Claude	この研究の最終的な結論は何でしたか？	ESC由来HLCの注入は、尿素サイクル異常症新生児に対する実用的な架橋療法であり、より安全な肝移植のための体重閾値達成まで代謝サポートを提供できることが示されました。ただし、血栓形成などの合併症に対する慎重な監視が必要です。	この研究は、HLCを用いた初のヒト臨床試験として安全性を示し、UCDを持つ新生児のアンモニア代謝を改善する可能性を示唆しました。しかし、さらなる研究による有効性の評価が必要であると結論付けられました。	0.879265	正解	0.884387
21	Gemini	この研究の主要な目的は何ですか？	この研究は、新生児発症型尿素サイクル異常症の患者に対するブリッジング療法として、ヒト胚性幹細胞由来肝細胞様細胞（HLC）輸液療法の安全性と有効性を評価することを目的としています。	上記と同様です。この研究の主な目的は、尿素サイクル異常症（UCD）を持つ新生児に対して、胚性幹細胞由来肝細胞様細胞（HLC）を用いた初のヒト臨床試験を実施し、安全性と有効性を評価することです。	0.919323	正解
22	Gemini	尿素サイクル異常症の症状にはどのようなものがありますか？	尿素サイクル異常症の症状には、嘔吐、呼吸速迫、発作、昏睡、神経障害などがあり、これらは生命を脅かす可能性があり、不可逆的です。	論文では具体的な症状の詳細な記述はありませんでした。情報が見つかりませんでした。	0.864224	正解
23	Gemini	肝臓移植は尿素サイクル異常症に対する効果的な治療法とされていますが、なぜ新生児に対してすぐに実施されないのですか？	新生児の肝臓移植は、重篤な術後合併症のリスクが高いため、患者が安全な肝臓移植に必要とされる体重6kgに達するまで延期されます。	肝臓移植は有効な治療法ですが、新生児への移植は、呼吸機能や代謝の未発達さからリスクが高いため、すぐに実施されません。HLC療法は、肝移植までの期間を延ばすための代替手段として期待されています。	0.893124	正解
24	Gemini	HLC輸液療法は、臨床試験において何人の新生児に実施されましたか？	臨床試験では、尿素サイクル異常症の新生児5人にHLC輸液療法が実施されました。	上記と同様です。10人の新生児に実施されました。	0.896456	正解
25	Gemini	前臨床試験では、HLCの安全性はどのように評価されましたか？	前臨床試験では、ヌードラットを用いた研究でHLCが肝臓に生着し、他の臓器への移動や腫瘍形成がなく、毒性を示す変化も観察されませんでした。	前臨床試験では、免疫不全マウスを用いた移植実験やウシ胎児肝臓組織移植モデルを用いて、免疫応答、腫瘍形成のリスクなどを評価しました。	0.898187	正解
26	Gemini	HLC輸液はどのように投与されましたか？	HLCは、臍帯静脈を介して左門脈に挿入されたダブルルーメンカテーテルで注入されました。	HLCは門脈静脈を通して投与されました。	0.909932	正解
27	Gemini	HLCはin vitroでどのような機能を示しましたか？	HLCは肝芽細胞のマーカーであるAFPを高レベルで発現し、アンモニアを代謝する能力を示しました。	HLCはin vitroにおいて、アンモニア代謝に必要な酵素活性を示すことが確認されました。	0.898852	正解
28	Gemini	臨床試験において、HLC輸液を受けた患者全員が肝臓移植前に達成した重要な体重目標は何ですか？	臨床試験において、HLC輸液を受けた新生児5人全員が、肝臓移植の安全な閾値とされる目標体重6kgを超えました。	上記と同様です。2.0 kgです。	0.838579	正解
29	Gemini	HLC治療後に患者のアンモニアレベルはどのように変化しましたか？	HLC治療後、患者のアンモニアレベルは安定し、多くの場合、劇的に減少しました。例えば、症例1では初期アンモニアレベル	HLC治療後、すべての患者でアンモニアレベルの低下が見られましたが、正常値には達していませんでした。	0.903849	正解
30	Gemini	HLC輸液療法に関するフォローアップ研究では、特にどのような長期的な安全性が評価される予定ですか？	HLC輸液療法に関するフォローアップ研究では、特に腫瘍形成を含む遅発性有害事象の検出に関して、ESC由来HLCの腫瘍形成能の体系的な評価が行われる予定です。	フォローアップ研究では、腫瘍形成や免疫拒絶反応などの長期的な安全性について評価される予定です。	0.898953	正解	0.892148
